# Gut Microbiome Structure and Progression in Multiple Sclerosis: A Meta-Analysis Across 14 COHORTS

**DOI:** 10.1101/2025.09.08.25335213

**Authors:** Shauni Doms, John F. Baines, Jerome Hendriks

## Abstract

The gut microbiome is increasingly implicated in multiple sclerosis (MS), yet findings across studies remain inconsistent due to small sample sizes and methodological variability. We performed the largest MS microbiome meta-analysis to date, integrating 14 datasets (n = 1,493; 777 RRMS, 87 PPMS, 66 SPMS, 563 healthy controls) with standardized preprocessing. We analyzed community diversity, taxonomic composition, co-occurrence networks, and enterotype clustering, accounting for technical and demographic confounders. Alpha diversity did not differ significantly between MS subtypes, treatment groups, or controls. However, beta diversity revealed small, but significant differences between MS patients and controls, and among MS subtypes. Differential abundance analysis identified taxa enriched in MS, *Akkermansia,* and *Eisenbergiella*, which were notably associated with progressive disease. A random forest classifier distinguished RRMS from progressive MS with ∼84% accuracy. Co-occurrence networks differed by subtype: RRMS networks were fragmented, SPMS were more cohesive, and PPMS were sparse, but highly modular. Hub taxa composition shifted accordingly. Enterotyping revealed five clusters; RRMS samples were enriched in *Akkermansia*- and *Blautia*-dominated types, while controls showed enrichment in *Faecalibacterium*- and Christensenellaceae-rich clusters. Progressive MS lacked a dominant enterotype. Together, these findings support a “fragmentation hypothesis” in which microbial ecosystems become increasingly unstable with MS progression.
