## Supplemental Table 1 for "Gut Microbiome Structure and Progression in Multiple Sclerosis: A Meta-Analysis Across 14 COHORTS"

### Sheet: Sheet1
First author	Last author	Title	Year published	Country	Total MS*	RRMS*	PPMS*	SPMS*	Atypical MS*	NMOSD*	HC*	16S region	Metadata	Treatment	Extraction kit	Seq archive link/Project ID
Jangi	Howard L. Weiner	Alterations of the human gut microbiome in multiple sclerosis	2016	USA: Boston	60	60					43	V4	Yes	Copaxone (n=14), IFNb (n=18), No treatment (n=29)	MolBio PowerSoil DNA Isolation	https://www.ebi.ac.uk/ena/browser/view/PRJNA321051
Chen	Ashutosh K. Mangalam	Multiple sclerosis patients have a distinct gut microbiota compared to healthy controls	2016	USA: Rochester	31	31					36	V3V5	Yes	Treatment	MolBio PowerSoil DNA Isolation	PRJNA335855
Cekanavicute	Sergio E. Baranzini	Gut bacteria from multiple sclerosis patients modulate human T cells and exacerbate symptoms in mouse models	2017	USA: San Fransisco	71	71					71	V4	Yes	Treatment	MolBio PowerSoil DNA Isolation	PRJEB99111
Zeng	Yongjun Lu	Gut dysbiosis and lack of short chain fatty acids in a Chinese cohort of patients with multiple sclerosis	2019	China	34	34				34	34	V3V4	Yes	Treatment	QiaAMP Stool Kit	https://www.ebi.ac.uk/ena/browser/view/PRJNA422961
Takemaki	Takashi Yamamura	Alterations of the gut ecological and functional microenvironment in different stages of multiple sclerosis	2020	Japan	98	62		15	21	20	104	V1V2	Yes	Unknown	Enzymatic lysis	DRA007703
Ní Choileáin	Erin E Longbrake	CXCR3+ T cells in multiple sclerosis correlate with reduced diversity of the gut microbiome	2020	USA: Yale	26	26					39	V4	Yes	No disease-modulalating drugs	MolBio PowerSoil DNA Isolation	https://www.ebi.ac.uk/ena/browser/view/PRJEB34168
Cantoni	Yanjiao Zhou	Alterations of host-gut microbiome interactions in multiple sclerosis	2022	USA: Washington	24	24					25	V1V3	Yes	Untreated	MolBio PowerSoil DNA Isolation	https://www.ebi.ac.uk/ena/browser/view/PRJNA634779
Yadav	Ashutosh K. Mangalam	Multiple sclerosis patients have an altered gut mycobiome and increased fungal to bacterial richness	2022	USA: Iowa	22	22					34	ITS2, V3V4	Yes	Avonex (n=2), Copaxone (n=4), Untreated (n=6), Ocrevus (n=3), Rebif (n=1), Tecfidera (n=6)	MolBio PowerSoil DNA Isolation	https://www.ncbi.nlm.nih.gov/bioproject/PRJNA732670
iMSMS consortium	Sergio E. Baranzini	Gut microbiome of multiple sclerosis patients and paired household healthy controls reveal associations with disease risk and course	2022	USA: Boston, NY, Pittsburgh; UK: Edinburgh, Spain: San Sebastian; Argentina: Buenos Aires	576	437	139				567	V4	Yes	RRMS: Untreated (n=111), ocrevus (n=15), Natalizumab (n=25), Interferon (n=76), Glatiramer acetate (n=66), Fingolimod (n=66), Dimethyl Fumerate (n=77); PMS: Untreated (n=97), ocrevus (n=13), Natalizumab (n=2), Interferon (n=11), Glatiramer acetate (n=2), Fingolimod (n=5), Dimethyl fumerate (n=9)	QiaGen Powefecal	https://www.ebi.ac.uk/ena/browser/view/PRJEB32762
Troci	Corinna Bang	B-cell-depletion reverses dysbiosis of the microbiome in multiple sclerosis patients	2022	Germany: Kiel	36	36						V1V2	Incomplete	22 ocrelizumab (MS-O) and 14 age- and gender- matched, currently untreated MS patients (MS-nO)	QiaAMP Stool Kit	https://www.ebi.ac.uk/ena/browser/view/PRJEB44538
Elsayed	Sanjay K. Shukla	Genetic risk score in multiple sclerosis is associated with unique gut microbiome	2023	USA: Marshfield	169	157	12				33	V4	Incomplete	No treatment, Glatiramer acetate, Dimethyl fumarate, Fingolimod, Natalizumab, Ocrelizumab or Teriflunomide	MolBio PowerSoil DNA Isolation	https://www.ebi.ac.uk/ena/browser/view/PRJNA889427
Boussamet	Laureline Berthelot	Investigating the metabolite signature of an altered oral microbiota as a discriminant factor for multiple sclerosis: a pilot study	2024	France: Nantes	14	14					21	V4	Yes	Untreated/Unknown	QiaGen Powefecal	https://www.ebi.ac.uk/ena/browser/view/PRJEB53481
FLAMEMS	Bo Batens		Unpublished	Belgium:Hasselt	13		13				0	V4	Yes	Yes	Fast Prep	/
Kozhieva	Marsel R. Kabilov	Primary progressive multiple sclerosis in a Russian cohort: relationship with gut bacterial diversity	2019	Russia	15		15				15	V3V4	Incomplete	No DMT or steroid treatment in the past 3 months	MetaHIT protocol	https://www.ebi.ac.uk/ena/browser/view/PRJNA565173
Totaal					1189	974	179	15	21	54	1022
* These are the numbers reported in the papers, which does not always correspond with the samples deposited in the sequence archives
